# Ancestry May Confound Genetic Machine Learning: Candidate-Gene Prediction of Opioid Use Disorder as an Example

**DOI:** 10.1101/2020.09.12.20193342

**Authors:** Alexander S. Hatoum, Frank R. Wendt, Marco Galimberti, Renato Polimanti, Benjamin Neale, Henry R. Kranzler, Joel Gelernter, Howard J. Edenberg, Arpana Agrawal

## Abstract

**Background:** Machine learning (ML) models are beginning to proliferate in psychiatry, however machine learning models in psychiatric genetics have not always accounted for ancestry. Using an empirical example of a proposed genetic test for OUD, and exploring a similar test for tobacco dependence and a simulated binary phenotype, we show that genetic prediction using ML is vulnerable to ancestral confounding.

**Methods:** We utilize five ML algorithms trained with 16 brain reward-derived “candidate” SNPs proposed for commercial use and examine their ability to predict OUD vs. ancestry in an out-of-sample test set (N=1000, stratified into equal groups of n=250 cases and controls each of European and African ancestry). We rerun analyses with 8 random sets of allele-frequency matched SNPs. We contrast findings with 11 genome-wide significant variants for tobacco smoking. To document generalizability, we generate and test a random phenotype.

**Results:** None of the 5 ML algorithms predict OUD better than chance when ancestry was balanced but were confounded with ancestry in an out-of-sample test. In addition, the algorithms preferentially predicted admixed subpopulations. Random sets of variants matched to the candidate SNPs by allele frequency produced similar bias. Genome-wide significant tobacco smoking variants were also confounded by ancestry. Finally, random SNPs predicting a random simulated phenotype show that the bias attributable to ancestral confounding could impact any ML-based genetic prediction.

**Conclusions:** Researchers and clinicians are encouraged to be skeptical of claims of high prediction accuracy from ML-derived genetic algorithms for polygenic traits like addiction, particularly when using candidate variants.
