## Supplemental Table 4 for "Ancestry May Confound Genetic Machine Learning: Candidate-Gene Prediction of Opioid Use Disorder as an Example"

### Sheet: Sheet1
FTND
Model	Population	AUC
GBM	EA	0.5
SVM Linear	EA	0.5
SVM Radial	EA	0.5
Elastic Net	EA	0.5
RandomForest	EA	0.504
Supplemental Table 4. AUC from machine learning methods training to predict FTND tobacco dependence and testing in the European subsample
