## Supplemental Table 2 for "Ancestry May Confound Genetic Machine Learning: Candidate-Gene Prediction of Opioid Use Disorder as an Example"

### Sheet: Sheet1
	SNP	Nearest gene	Effect allele in GWAS	EA Z-score	EA p-value	AA Z-score	AA p-value				Non-effect allele
	rs25531	SLC6A4/5-HTTLPR	NA	NA	NA	NA	NA
	rs7997012	HTR2A	A	-0.223	0.8235	-0.645	0.5192				G
	rs948854*	GAL	NA	NA	NA	NA	NA				NA
	rs948857^	GAL	A	0.82	0.4124	0.132	0.8949				G
	rs1045642	ABCB1	A	0.281	0.779	-1.402	0.1609				G
	rs4680	COMT	A	1.055	0.2916	-0.249	0.8032				G
	rs6347	DAT1	NA	NA	NA	NA	NA				NA
	rs1800497	DRD2	A	1.618	0.1057	-1.218	0.2231				G
	rs4532	DRD1	T	0.75	0.453	1.5	0.1335				C
	rs1801133	MTHFR	A	0.596	0.5512	0.613	0.5399				G
	rs1611115	DBH	NA	NA	NA	NA	NA				NA
	rs2236861	DOR	A	2.887	0.003894	0.391	0.696				G
	rs1799971	OPRM1	A	5.661	1.505e-08	0.891	0.3731				G
	rs3758653	DRD4	NA	NA	NA	NA	NA				NA
	rs9313913&	GABA	A	-0.809	0.4185	NA	NA				G
	rs1051660	OPRK1	A	-1.129	0.2589	-0.748	0.4547				C
	rs9479757	MUOR	A	3.585	0.0003373	1.667	0.09561				G
	* This SNP was listed as the "GAL" SNP on the NIDA poster
	^ This SNP was listed as the "GAL" SNP in the manuscript, Table 1
	& proxy for rs211014 (R2 = 0.97)
	Supplemental Table 2. Effect of candidate SNPs in the Zhou et al. 2020 GWAS of Opioid Use Disorder.
