## Supplemental Table 4 for "Ancestry May Confound Genetic Machine Learning: Candidate-Gene Prediction of Opioid Use Disorder as an Example"

### Sheet: Sheet1
Test	Website		Candidate Genes?	ML?	Genes?	Ancestry?	Additional Link
GeneSight	https://genesight.com/product/	MDD medicantion	Y	not specified	MTHFR, SLC6A4, HTR2A, HLAB*1502, HLA-A*3101, CYP1A2, CYP2B6, CYP2C19, CYP2C9, CYP2D6, CYP3A4, UGT1A4, UGT2B15	Mixed
Genomind	https://www.genomind.com/order-test-kit?utm_term=pharmacogenomic%20test&utm_campaign=Pharmacogenetics_LL_Search&utm_source=adwords&utm_medium=ppc&hsa_acc=3918344174&hsa_cam=1693714932&hsa_grp=65721814243&hsa_ad=357363481818&hsa_src=g&hsa_tgt=kwd-297972506763&hsa_kw=pharmacogenomic%20test&hsa_mt=b&hsa_net=adwords&hsa_ver=3&gclid=EAIaIQobChMIwPvrjPOT7AIVkobACh1DHQkyEAAYAyAAEgLRBPD_BwE	MDD Antipsychotic Medication	Y	Not Specified	SLC6A4, HTR2A, MTHFR, OMT, MC4R, HLA-A*3101, HL-A-B*1502, CYP2D6, CYP3A4/5, cYP2c19, CYP2C9, CYP1A2, CYP2B6, UGT2B15, 5HT2C, ANK3, DRD2, GRIK1, OPRM1, UGT1A4, ABCB1	Original Research not specified
Pathway Genomics	https://www.pathway.com/mental-health-dna-insight/	MDD, Antipsychotic Medication	Y	Algorithm Generatoin not specified	CYP2B6, CYP3A4, CYP2C9, CYPD6, CYP2C19, CYP1A2, CYP3A5, UGT1A4, DRD2, HTR2C, POLG, HTR2A, HLA-A, HLA-B, SLC6A4)	Mixed	https://www.pathway.com/wp-content/uploads/2018/10/Pharmacogenetic-profile-and-major-depressive-and-bipolar-disorder-treatment-a-retrospective-cross-sectional-study.pdf
Proove Opioid Risk	NA	Opioid Use Disorder		Supposedly uses a predictive algorithm	5HT2A, DRD1, DRD4, DAT, DBH, COMT, MTHFR, GABA, ORK1, PRMA1	Mixed	https://www.ncbi.nlm.nih.gov/pmc/articles/PMC5441670/
SuraGene	Information not provided, requires making an account.
LifeKit/Solvd Health	https://solvdhealth.com/oud/	Opioid Use Disorder	Y	Yes		Mixed
Millennium Health PGT	https://www.millenniumhealth.com/services/pgt-testing/test-offerings/	Addiction therapy, Anticoagulants, Anticonvulsants, antidepressants, antipsychotics, ADHD therapy, Benzodiasepines, Musle relaxants, NSAIDs, Opioids, Platelt Inhibitors	Y	Algorithm Generatoin not specified	CYP3A5, CYP3A5, CYP2B6, OPRM1, CYP2C9, VKORC1, HLA-B*15:02, CYP2C19, CYPD6, MTHFR, DRD2, HT2RC, UGT2B15, UGT2B15, CYP3A4, COMT, CYP2D6, CYP2B6
TruGenomix	https://trugenomix.com/science/trugenomix-platform/	PTSD detection	SNPs are Uknown	Algorithm Generatoin not specified, does involve polygenic scoring	Unknown	Mixed
GeneLex	https://www.genelex.com/patients/conditions/depression/	Antidepressants	N	NA	CYP2D6, CYP2C19
CircleDNA	https://circledna.com/en-us/reports?category=stressSleep		N	NA	Hundreds of Variants, supported by GWAS
Potomac Psychiatry	https://www.potomacpsychiatry.com/mental-health-genes	Anxiety, Depression, Bipolar disorder, Addiction, Obesidty	Y	NA	BDNF, MTHFR, SLC6A4, ANK3, CACNA1C, OPRM1, COMT, DRD2, ADRA2A, 5HT2C, MC4R, GRIK1, CYP450's.
Canterbury Healthcare's Innovative Medical Testing (IMT)	NA	OUD	Y	NA	NA
Results from a google search for direct to consumer testing for psychiary. These tests were on the first 5 pages and so were likely to be discovered by those seeking
treatment. Existence of the company came from either the companies website or a media source reporting on the company. Information was not available for many categories,
in which case the first author reached out to the company and recovered what information the companyh was willing to share.
